# Phenome-wide analysis of genetically imputed neuroimaging phenotypes reveals associations with psychiatric traits in a multi-ancestry cohort

**DOI:** 10.64898/2025.12.16.25342202

**Authors:** Lina Chihoub, Corinde E. Wiers, Joel Gelernter, Bingxin Zhao, Christal N. Davis, Henry R. Kranzler

## Abstract

**Background:** Understanding how variation in brain structure and function contributes to psychiatric and behavioral phenotypes remains a key challenge. The absence of neuroimaging data in many study samples limits this effort.

**Methods:** We used genome-wide association study (GWAS) summary statistics from the UK Biobank to impute 301 brain imaging-derived phenotype (IDP) genetic scores (IGS) in the Yale-Penn cohort, which is enriched for substance use disorders (n = 10,275; 52.8% European-like [EUR] and 47.2% African-like [AFR] genetic ancestry). The brain IDPs include white matter microstructure, regional volume, and resting-state functional connectivity measures, for which we generated IGS in the Yale-Penn participants. We then conducted a brain-wide phenome-wide association study (pheWAS) of the 301 IGS across 692 behavioral, psychiatric, and environmental traits.

**Results:** Among EUR individuals, we identified 19 IGS with significant associations that survived within-trait corrections for multiple testing. These included links between genetically predicted white matter integrity and sedative abuse, tobacco withdrawal, attention deficit hyperactivity disorder (ADHD); structural brain volumes and cocaine dependence, ADHD, and conduct disorder; and functional connectivity with substance-related symptoms and social phobia. Among AFR individuals, we identified 15 IDPs with significant associations, including associations between genetically predicted white matter integrity and stimulant use disorder, regional brain volumes and opioid withdrawal/dependence, and functional connectivity and cocaine craving.

**Conclusions:** Genetically imputed brain features capture biological variation associated with psychiatric traits. This work provides a framework for leveraging genetic data to link neuroimaging measures to substance use and mental health outcomes in samples that lack imaging data.
