## Supplementary Tables for "Phenome-wide analysis of genetically imputed neuroimaging phenotypes reveals associations with psychiatric traits in a multi-ancestry cohort"

### Sheet: S1
Table S1. Significant associations for Diffusion Tensor Imaging (DTI) Imaging Derived Phenotypes (IDPs) in European Ancestry Yale-Penn Cohort
IDP	Phenotype	Beta	Standard Error	P-Value	FDR Adjusted P-Value
Axial Diffusivity in Posterior Limb of Internal Capsule	Stroke	-0.617	0.13	2.01 * 10-6	0.00138
Axial Diffusivity in the Posterior Thalamic Radiation	Attention Deficit Hyperactivity Disorder: Duration	0.249	0.0599	3.14 * 10-5	0.0215
	Attention Deficit Hyperactivity Disorder: Criterion Count	0.0744	0.0191	9.68 * 10-5	0.0331
	Attention Deficit Hyperactivity Disorder: Impairment in Two or More Settings	0.234	0.0631	0.000211	0.0482
Fractional Anisotropy in the Fornix and Stria Terminalis	Sedatives: DSM-5 Criterion Count	0.139	0.0349	7.12 * 10-5	0.0124
	Sedatives: Sedative Abuse	0.163	0.0424	0.000125	0.0124
	Sedatives: Criteria – Continued use despite physical/psychological problems	0.194	0.0507	0.000126	0.0124
	Sedatives: Criteria – Reduction in other activities	0.207	0.0539	0.000124	0.0124
	Sedatives: Abuse criteria – Use in hazardous situations	0.185	0.0454	4.51 * 10-5	0.0124
	Sedatives: Abuse criteria – failure to fulfill obligations	0.22	0.0554	7.07 * 10-5	0.0124
	Sedatives: Withdrawal symptom – interfere with functioning	0.207	0.0538	0.000118	0.0124
	Sedatives: Criteria – Withdrawal	0.17	0.0476	0.00036	0.0309
Fractional Anisotropy in the Superior Fronto-Occipital Fasciculus	Tobacco: Withdrawal symptom - irritability	-0.122	0.0278	1.1e-05	0.00751
	Tobacco: Criteria - Withdrawal	-0.114	0.0279	4.70 * 10-5	0.0108
	Tobacco: Withdrawal symptom - restlessness	-0.113	0.0279	4.71 * 10-5	0.0108
	Tobacco: Four withdrawal symptoms occurred together	-0.11	0.0286	0.000126	0.0196251
	Antisocial Personality Disorder: Impulsivity	-0.115	0.0306	0.000169	0.116
	Tobacco: Withdrawal symptom - anxiety	-0.106	0.0283	0.0001719	0.0196251
	Tobacco: Dependence	-0.105	0.0301	0.00049	0.0479127
Radial Diffusivity in Genu of Corpus Callosum	Depression: Age at Most Severe Episode	-1.18	0.286	3.61 * 10-5	0.0247

### Sheet: S2
Table S2. Significant β trait-phenotype associations for structural MRI (regional brain volume) Imaging Derived Phenotypes (IDPs) in European Ancestry Yale-Penn Cohort
IDP	Phenotype	Beta	Standard Error	P-Value	FDR Adjusted P-Value
Total brain volume	Cocaine: Abuse	-0.11	0.0282	0.0001	0.00858
	Stimulants: Criteria – Unsuccessful Efforts to Decrease Use	-0.2	0.0562	0.000374	0.0213
	Cocaine Use Disorder (DSM-5)	-0.115	0.0287	6.07 * 10-5	0.00594
	Cocaine: Abuse criteria - Use in hazardous situations	-0.12	0.0282	2.18 * 10-5	0.00499
	Cocaine: Continued use despite physical/psychological problems	-0.114	0.0283	5.39 * 10-5	0.00594
	Cocaine: Dependence (DSM-IV)	-0.125	0.0292	1.87 * 10-5	0.00499
	Cocaine: DSM-5 Criterion Count	-0.243	0.0654	0.000198	0.0136
	Cocaine: Frequently Use	-0.139	0.0284	1.03 * 10-6	0.000703
	Cocaine: Regularly Use	-0.114	0.0283	5.51 * 10-5	0.00594
	Cocaine: Time Spent Using/Obtaining	-0.0973	0.0285	0.000649	0.03
	Cocaine: Unsuccessful efforts to decrease use	-0.1	0.0283	0.000412	0.0217
	Cocaine: Use more than intended	-0.107	0.0282	0.000146	0.0111
	Education: Demographics	0.0458	0.0111	3.60 * 10-5	0.00594
	Tobacco: Frequently Use	-0.0955	0.028	0.000656	0.03
	Cocaine: Craving	-0.104	0.0288	0.000294	0.0183
	Cocaine: Continued use despite social/interpersonal problems	-0.0933	0.0284	0.00101	0.0431
Total white matter volume	Mania: Bipolar I Disorder	0.287	0.0697	3.93 * 10-5	0.0269
Volume of exterior right cerebellar hemisphere	Antisocial Personality Disorder: Criterion Count	-0.103	0.0282	0.000279	0.0478
	Conduct Disorder: Truancy, suspended, or expelled from school	-0.11	0.0303	0.000275	0.0478
	Stimulants: Age of First Use	0.39	0.102	0.000136	0.0467
	Other drug: Age of first use	0.601	0.147	4.52 * 10-5	0.031
Volume of left lateral orbitofrontal cortex	Attention Deficit Hyperactivity Disorder	-0.296	0.0721	3.97 * 10-5	0.0272
	Attention Deficit Hyperactivity Disorder: Criterion count	-0.0567	0.0151	0.000174	0.0299
	Attention Deficit Hyperactivity Disorder: Impairment in two or more settings	-0.187	0.0498	0.000166	0.0299
	Attention Deficit Hyperactivity Disorder: Significant impairment	-0.268	0.0689	9.68 * 10-5	0.0299
Volume of left precentral gyrus	Panic Disorder: Numbness/tingling symptoms	0.2	0.0524	0.000135	0.0314
	Sedatives: Continued use despite physical/psychological problems	-0.202	0.053	0.000138	0.0314
	Cocaine: Two withdrawal symptoms occurred together	-0.109	0.0292	0.000189	0.0323
	Sedatives: Withdrawal symptom - headaches	-0.292	0.073	6.26 * 10-5	0.0314
Volume of right basal forebrain	Conduct Disorder: breaking/entering	0.388	0.0942	3.71 * 10-5	0.0254
	Tobacco: Time spent obtaining/using	0.141	0.036	8.81 * 10-5	0.0302
Volume of right rostral middle frontal gyrus	Criteria: Preoccupation (Gambling)	0.232	0.0545	2.18 * 10-5	0.0149

### Sheet: S3
Table S3. Significant β trait-phenotype associations for resting-state functional MRI (mean network functional connectivity) Imaging Derived Phenotypes (IDPs) in European Ancestry Yale-Penn Cohort
IDP	Phenotype	Beta	Standard Error	Raw P-Value	Adjusted P-Value (FDR)
Mean functional connectivity between Cingulo-Opercular Network and Default Mode Network	Antisocial Personality Disorder: Arrested for other reasons	0.543	0.127	1.96 * 10-5	0.0134
Mean functional connectivity between the Somatomotor Network and Default Mode Network	Marijuana: Abuse without Dependence	-0.306	0.0741	3.59 * 10-5	0.0246
Mean functional connectivity between the Somatomotor Network and the Dorsal Attention Network	Other Drug: Abuse Criteria (Legal Problems)	-0.444	0.106	3.01 * 10-5	0.0206
Mean functional connectivity between the Visual1 Network and the Frontoparietal Network	Sedatives: Unsuccessful Effort to Decrease Use	-0.215	0.0462	3.05 * 10-6	0.00209
Mean functional connectivity between the Visual2 Network and the Somatomotor Network	Other Drug: Sought Treatment	-0.154	0.0365	2.60 * 10-5	0.0178
Mean functional connectivity within the Language Network	Cocaine: Withdrawal Symptom - Sleepiness	-0.132	0.0338	9.97 * 10-5	0.0382
	Social Phobia: Age at Diagnosis	1.8	0.46	0.000112	0.0382
Mean functional connectivity within the Ventral Multimodal Network	Sedatives: Failure to Fulfill Obligations	-0.232	0.0563	3.87 * 10-5	0.0265
Note that “visual1” refers to the primary visual network and “visual2” refers to the secondary visual network.

### Sheet: S4
Table S4. Significant β trait-phenotype associations for Diffusion Tensor Imaging (DTI) Imaging Derived Phenotypes (IDPs) in African Ancestry Yale-Penn Cohort
IDP	Phenotype	Beta	Standard Error	Raw P-Value	Adjusted P-Value (FDR)
Axial Diffusivity in the Fornix	Amphetamines: Years Used	0.061	0.0169	0.0003	0.0188
	DSM-5 criterion count	0.0768	0.0179	1.83 * 10-5	0.00429
	Stimulant Dependence (DSM-IV)	0.347	0.0843	3.72 * 10-5	0.00429
	Stimulants use disorder (DSM-5)	0.282	0.0701	5.86 * 10-5	0.00571
	Stimulants: Abuse	0.364	0.0784	3.38 * 10-6	0.00231
	Stimulants: Abuse criteria - Continued use despite social/interpersonal problems	0.429	0.104	3.48 * 10-5	0.00429
	Stimulants: Abuse criteria - Use in hazardous situations	0.411	0.0976	2.57 * 10-5	0.00429
	Stimulants: Criteria - Reduction in other activities	0.361	0.103	0.000452	0.023
	Stimulants: Criteria - Tolerance	0.359	0.104	0.000537	0.026
	Stimulants: Criteria -Unsuccessful effort to decrease use	0.295	0.0796	0.000209	0.0143
	Stimulants: Criteria -Used more than intended	0.338	0.0906	0.000194	0.0143
	Stimulants: Number of times used	6.11*	1.62	0.000181	0.0143
	Stimulants: Regularly use	0.249	0.0603	3.78 * 10-5	0.00429
	Stimulants: Withdrawal symptom - Change in appetite	0.337	0.094	0.000332	0.0189
Fractional Anisotropy in the Cingulum	Tobacco: Criteria - Continued Use Despite Problems	0.125	0.0311	5.67 * 10-5	0.0387
Mean Diffusivity in the Fornix	Anti-Social Personality Disorder: Criteria – Fraud, drug dealing, prostitution	0.111	0.0301	0.000224	0.0153
	Stimulants: Abuse criteria – continued use despite social/interpersonal problems	0.353	0.102	0.000553	0.0297
	Stimulants: Abuse criteria – use in hazardous situations	0.361	0.0964	0.000179	0.0152
	Stimulants: Criteria – Reduction in Other Activities	0.379	0.102	0.000203	0.0153
	Stimulants: Criteria – Time spent obtaining/using	0.313	0.0949	0.00096	0.0437
	Stimulants: Criteria – Tolerance	0.443	0.103	1.65 * 10-5	0.00375
	Stimulants: Criteria – unsuccessful effort to decrease use	0.272	0.079	0.000565	0.0297
	Stimulants: Criteria – Used more than intended	0.362	0.0898	5.58 * 10-5	0.00936
	Stimulants: DSM-5 Criterion Count	0.0791	0.0179	9.88 * 10-6	0.00337
	Stimulants: Number of times used	6.19*	1.64	0.000165	0.0152
	Stimulants: Stimulant Abuse	0.292	0.0775	0.000167	0.0152
	Stimulants: Stimulant Dependence (DSM-IV)	0.372	0.0841	9.63 * 10-6	0.00337
	Stimulants: Stimulant Use Disorder (DSM-5)	0.278	0.0698	6.86 * 10-5	0.00936
	Stimulants: Regularly use	0.211	0.06	0.000433	0.0268
	Stimulants: Withdrawal symptom – Change in appetite	0.314	0.0935	0.000766	0.0373
Mode of Anisotropy in the Body of the Corpus Callosum	Stimulants: Criteria - Used more than intended	-0.369	0.0902	4.25 * 10-5	0.0236
	Stimulants: Stimulant Use Disorder (DSM-5)	-0.282	0.0709	6.91 * 10-5	0.0236
	Stimulants: Stimulant Dependence (DSM-IV)	-0.326	0.0842	0.000107	0.0243
Mode of Anisotropy in the Fornix	Cocaine: Age of First Use	0.387	0.0871	9.21 * 10-6	0.00628
Radial Diffusivity in the Fornix	Stimulants: Abuse criteria – Use in hazardous situations	0.373	0.0963	0.000109	0.0251
	Stimulants: Criteria – Tolerance	0.416	0.103	4.97 * 10-5	0.0251
	Stimulants: DSM-5 Criterion Count	0.067	0.0179	0.000184	0.025
	Stimulants: Stimulant Abuse	0.281	0.0774	0.000286	0.032
	Stimulants: Stimulant Dependence (DSM-IV)	0.3	0.0836	0.000341	0.0332
	Stimulants: Stimulant Use Disorder (DSM-5)	0.265	0.0696	0.000139	0.0251
	Stimulants: Regularly Use	0.226	0.06	0.00016855	0.0251

### Sheet: S5
Table S5A | Significant β trait-phenotype associations for structural MRI (regional brain volume) Imaging Derived Phenotypes (IDPs) in African Ancestry Yale-Penn Cohort
IDP	Phenotype	Beta	Standard Error	Raw P-Value	Adjusted P-Value (FDR)
Volume of Left Medial Orbitofrontal Region	Opiates: Withdrawal symptom: Length time multiple symptoms	-2.68*	0.664	6.00 * 10-5	0.0409
Volume of Left Middle Temporal Lobe	Demographics: Number of miscarriages	0.038	0.0118	0.00128	0.0334
	Gambling: Cause problems	-0.182	0.055	0.000975	0.0289
	Medical: Hospital - Kidney	-0.454	0.123	0.00022	0.0149
	Opiates: Criteria - Time spent obtaining/using	-0.155	0.0411	0.000161	0.0148
	Opiates: Symptom of use - Decreased social contact	-0.157	0.0434	0.000283	0.0149
	Opiates: Symptom of use - Depression	-0.184	0.0464	7.30 * 10-5	0.013
	Opiates: Symptom of use - Number of these problems	-0.0843	0.01984	2.20 * 10-5	0.00948
	Opiates: Symptom of use - Trouble concentrating	-0.172	0.047	0.00025	0.0149
	Opiates: Withdrawal symptom - Eyes running	-0.164	0.0525	0.00182	0.0373
	Opiates: Withdrawal symptom - Fever	-0.143	0.0447	0.0014	0.034
	Opiates: Withdrawal symptom - Increased heart rate	-0.129	0.0436	0.00318	0.0493
	Opiates: Withdrawal symptom - Insomnia	-0.135	0.0421	0.00132	0.0334
	Opiates: Withdrawal symptom - Interfere with functioning	-0.137	0.0419	0.00113	0.0321
	Opiates: Withdrawal symptom - Muscle pain	-0.166	0.0443	0.000174	0.0148
	Opiates: Withdrawal symptom - Number times multiple symptoms	-6.95*	1.65	2.78 * 10-5	0.00948
	Opiates: Withdrawal symptom - Pupil dilation	-0.147	0.0426	0.000555	0.0223
	Opiates: Withdrawal symptom - Stomach ache	-0.169	0.0434	9.91 * 10-	0.0135
	Opiates: Withdrawal symptom - Sum	-0.245	0.0713	0.00059	0.0223
	Opiates: Withdrawal symptom - Sweating	-0.13	0.0423	0.00206	0.038
	Opiates: Abuse criteria - Continued use despite social/interpersonal problems	-0.147	0.0415	0.000393	0.0189
	Opiates: Abuse criteria - Failure to fulfill obligations	-0.145	0.0452	0.00131	0.0334
	Opiates: Abuse criteria - Legal problems	-0.22	0.0728	0.00237	0.0415
	Opiates: Criteria - Withdrawal	-0.117	0.0398	0.00319	0.0493
	Opiates: Criteria - Continued use despite physical/psychological problems	-0.156	0.0407	0.000131	0.014
	Opiates: Criteria - Tolerance	-0.13	0.042	0.00189	0.0373
	Opiates: Criteria: Reduction in other activities	-0.126	0.0429	0.00325	0.0493
	Opiates: DSM-5 criterion count	-0.19	0.055	0.000448	0.0191
	Opiates: Frequent use	-0.118	0.0386	0.00212	0.0381
	Opiates: Number of times used	-380.4*	111.8	0.000687	0.0247
	Opiates: Opiate Abuse	-0.146	0.0395	0.000208	0.0149
	Opiates: Opiate Dependence (DSM-IV)	-0.125	0.0395	0.00157	0.0348
	Opiates: Opiate use disorder (DSM-5)	-0.135	0.0382	0.000415	0.0189
	Opiates: Regularly use	-0.115	0.037	0.00182	0.0373
	Opiates: Sought treatment	-0.124	0.0418	0.00301	0.0489
	Opiates: Symptom of use - Paranoia	-0.283	0.0724	9.41 * 10-5	0.0135
	Opiates: Withdrawal symptom - Nausea	-0.133	0.042	0.00192	0.0373
	Opiates: Withdrawal symptom - Chills	-0.127	0.042	0.00253	0.0431
	Opiates: Withdrawal symptom - Depressed mood	-0.154	0.0461	0.000858	0.0279
	Other Drug: Ever used - Combination	-0.147	0.0439	0.000792	0.027
	Sedatives: Criteria - Time spent obtaining/using	-0.327	0.11	0.00282	0.0469
	Stimulants: Withdrawal symptom - Nightmares	-0.586	0.19	0.00199	0.0377
	Suicide: Suicidal intent	0.179	0.0565	0.00155	0.0348
	Suicide: Suicide attempt	0.174	0.0478	0.000267	0.0149
	Tobacco: Criteria - Reduction in Other Activities	-0.162	0.0511	0.00158	0.0348
	Years: Heroin	-0.301	0.0907	0.000912	0.0283
Volume of Left Pericalcarine Region	Alcohol: Age of first intoxication	0.247	0.0641	0.000119	0.0405
	Medical: Years - Opiates	-0.0936	0.0239	9.33 * 10-5	0.0405
Volume of Left Transverse Temporal Lobe	Attention Deficit Hyperactivity Disorder: Criteria - Duration	-0.277	0.0643	1.64 * 10-5	0.0056
	Attention Deficit Hyperactivity Disorder: Criteria - Impairment in Two or More Settings	-0.335	0.0697	1.55 * 10-6	0.00105
	Attention Deficit Hyperactivity Disorder: Criterion Count	-0.0441	0.0115	0.000132	0.03
Volume of Right Putamen	Conduct Disorder: Criteria - Staying out at night	0.205	0.0495	3.39 * 10-5	0.0231

### Sheet: S6
Table S6. Significant β trait-phenotype associations for resting-state functional MRI (mean network functional connectivity) Imaging Derived Phenotypes (IDPs) in African Ancestry Yale-Penn Cohort
IDP	Phenotype	Beta	Standard Error	Raw P-Value	Adjusted P-Value (FDR)
Mean functional connectivity between Auditory Network and Posterior Multimodal Network	Antisocial Personality Disorder: Impulsivity	0.131	0.03269	6.20 * 10-5	0.0423
Mean functional connectivity between Visual1 Network and Somatomotor Network	Demographic: Widowed	-0.406	0.0968	2.80 * 10-5	0.0191
Mean functional connectivity within Dorsal Attention Network	Cocaine: Craving	0.128	0.0292	1.12 * 10-5	0.00766
Mean functional connectivity within Somatomotor Network	Mania: Length of Episode	-37.4	8.65	2.02 * 10-5	0.0138
